# Dramatic increases in redundant publications in the Generative AI era

**DOI:** 10.1101/2025.09.09.25335401

**Authors:** Danny Maupin, Tulsi Suchak, Adrian Barnett, Matt Spick

## Abstract

**Background:** Redundant publication, the practice of submitting the same or substantially overlapping manuscripts multiple times, distorts the scientific record and wastes resources. Since 2022, publications using large open-science data resources have increased substantially, raising concerns that Generative AI (GenAI) may be facilitating the production of formulaic, redundant manuscripts. In this work we aim to quantify the extent of redundant publication from a single, large health dataset and to investigate whether GenAI can create submissions that evade standard integrity checks.

**Methods:** We conducted a systematic search for the years 2021 to 2025 (year to end-July) to identify redundant publications using the US Centers for Disease Control and Prevention National Health and Nutrition Examination Survey (NHANES) dataset. Redundancy was defined as publications analysing the same exposures associated with the same outcomes in the same national population. To test whether GenAI could facilitate creating these papers, we prompted large language models to write three synthetic manuscripts using redundant publications from our dataset as input, instructing them to maximise syntactic differences and evade plagiarism detectors. These three synthetic manuscripts were then tested using a leading plagiarism detection platform to assess their similarity scores.

**Findings:** Our search identified 411 redundant publications across 156 unique exposure-outcome pairings; for example, the association between oxidative balance score and chronic kidney disease using NHANES data was published six times in one year. In many instances, redundant articles appeared within the same journals. The three synthetic manuscripts created by GenAI to evade detection yielded overall similarity scores of 26%, 19%, and 14%, with individual similarity contributions below the typical 5% warning thresholds used by plagiarism detectors.

**Interpretation:** The rapid growth in redundant publications (a 17-fold increase between 2022 and 2024) is suggestive of a systemic failure of editorial checks. These papers distort meta-analyses and scientometric studies, waste scarce peer review resources and pose a significant threat to the integrity of the scientific record. We conclude that current checks for redundant publications and plagiarism are no longer fit for purpose in the GenAI era.
