## Supplementary Table S1 for "Dramatic increases in redundant publications in the Generative AI era"

EXPOSURE	OUTCOME
Acrylamide biomarkers	Abdominal aortic calcification
Alanine aminotransferase	Access to mental health professional
Aldehydes exposure	Age-related cataract
Allergy	Age-related macular degeneration
Antibiotics	Albuminuria
Antiplatelet agents	All-cause mortality
Appendicular Skeletal Muscle Mass	Allergic rhinitis
Arsenic	Anemia
Arteriosclerosis index	Arthritis
Aspirin intake	Asthma
atherogenic index	Asthma-chronic obstructive pulmonary disease�
Atherogneic index of plasma	Atopic dermatitis
B vitamins	benign prostatic hyperplasia
Biomarkers of pthlates exposure	Blood pressure
Blood cadmium levels	BMI
Blood cobalt	body mass index
Blood inflammatory indicies	Bone health
Blood lead levels	Bone mineral density
Blood manganese	Breast cancer
Blood methylmalonic acid	Cancer mortality
Blood trihalomethane concentrations	Cardiometabolic health
Body roundness index	Cardiovascular disease
Body shape index	Cardiovascular disease mortality
Caffeine intake	Cardiovascular disease risk factors
Cannabis use	Cardiovascular health
Carbohydrate intake	Cataract
Cardiometabolic index	Chronic diarrhea
Cardiovascular risk factors	Chronic kidney disease
Choline intake	Chronic obstructive pulmonary disease
Circadian syndrome	Circulating immune markers
Common viral pathogens	Cirrhosis
Composite dietary antioxidant index	Cognitive function
cotinine	Cognitive impairment
C-reactive protein	Cognitive performance
Daidzein intake	Community-associated Staphylococcus aureus colonization
Daily Sitting Time	Constipation
Dietary anthocyanidins intake	Coronary heart disease
Dietary carotenoid intakes	C-reactive protein concentration
Dietary choline	Creatine phosphokinase
Dietary fatty acids	Dental caries
Dietary fiber intake	Depression
Dietary inflammatory index	depressive
Dietary live microbe intake	Diabetes
Dietary magnesium intake	Diabetic kidney disease
Dietary patterns	Diabetic lower extremity ulcers
dietary sugar intake	Diabetic retinopathy
Dietary total energy intake	Early-onset sarcopenia
Dietary vitamin C intake	Endometrial cancer
Dietary vitamin E intake	Endometriosis
Dietary zinc intake	Epilepsy
Diet-exercise pattern	Erectile dysfunction
Drinking water arsenic levels	Exclusive smokeless tobacco use
Ethylene oxide	Fecal incontinence
Flavonoids�intake	FeNO
Folate level combined with vitamin B12 status	Fraility
Food insecurity	gallstone
Food scores	Gallstones
Fraility	Geriatric nutraional risk index
GA/HbA1c ratio	Glaucoma
Geriatric nutritional risk index	Glomerular filtration rate
globulin	Gout
glyphosate	Hearing loss
Grip strength	Heart failure
gut microbiota	Heavy metal exposure
Healthy eating index	Helicobacter pylori cytotoxic-associated gene A seropositivity
Healthy eating index-2010	Hepatitis B infection
Heavy Metals	Hepatitis virus
Heavy metals exposure	HIV infection
Hepatitis B	Hyperlipidemia
hepatitis C	Hyperlipidemia prevalence and mortality
Hepatitis virus infection	hypertension
Herpes simplex virus infection	Hyperuricemia
High antioxidant diet and lifestyle habits	Infertility
high-density lipoprotein-cholesterol	Infertility
HOMA2-IR	Infertility status
Homocysteine levels	Juvenile myopia
Immune-inflammation-based prognostic index	Kidney stones
Inflammatory bowel disease	Latent tuberculosis infection
Inflammatory burden index	Leukoctye telomere length
Inflammatory markers	Liver fibrosis
Insulin resistance surrogates	Liver injury
klotho	Liver stiffness
Lean body mass	Low back pain
Leukocyte telomere length	lung cancer
Life's essential 8	Lung function
Life's simple 7	MAFLD
Lifestyle characteristics	MASLD
Lipid accumulation products	Mean corpuscular volume
Lower urinary tract symptoms	Metabolic dysfunction
Magnesium depletion score	Metabolic score for insulin resistance
Medical uninsurance	Metabolic syndrome
Metabolic associated fatty liver disease	Metabolic-associated fatty liver conditions
Metabolic equivalent	Migraines
Metal implants	MRSA
metals	muscle mass
micronutrients	Muscle quality index
Migraines	Muscle strength
Milk product consumption	Myopia
Mineral intake	Neurodegenerative diseases
Mixed exposure to pthlates	Non-alcoholic fatty liver disease
mixed metal	Obesity
Modifiable risk factors	Olfactory dysfunction
monocyte-to-high-density lipoprotein-cholesterol ratio	Osteoarthritis
Muscle mass/strength	Osteoporosis
neutrophil	Overactive bladder
Neutrophil-to-high-density lipoprotein cholesterol ratio	Parkison's disease
nhhr	Pelvic inflammatory disease
niacin	Periodontis
Night shift work	Post-stroke depression
Nocturia	Prediabetes
Non-high-density lipoprotein cholesterol	Prostate cancer
Non-high-density lipoprotein cholesterol to high-density lipoprotein cholesterol ratio	prostate enlargement
Nutrient intake	Prostatic hyperplasia
Omega-3 fatty acids	psoriasis
Organic pollutants	Pulse wave velocity
Ovariectomy-reduced hormones	Reproductive lifespan
Oxidative balance score	Rheumatoid arthritis
Paraben concentration	Sarcopenia
Parkinson's disease	Sarcopenia prevalence
perfluoroalkyl	Sarcopenia�prevalence
PFAS	Sensitivity to thyroid hormone indicies
Phosphorus intake	Serum crp
Physical activity	Serum ferritin levels
Phytate intake	Serum folate concentrations
Plain water intake	Serum lipid levels
plant-based dietary index	Serum testosterone levels
Plasma trans-fatty acids	Serum triglyceride concentration
platelet-to-lymphocyte ratio	Sex steroid hormones
polyfluoroalkyl	Sinusitis
Polyunsaturated fatty acid intake	Sleep health
Poor dental health	Sociodemographic attributes
Protein-to-energy ratio	Stroke
Ratio of serum creatinine to cystatin C	Subclinical myocardial injury
Red blood cell distribution width	Subjective memory complaints
Red cell distribution width/albumin ratio	Suicidal ideation
relative fat mass	Survival
remnant cholesterol	Testosterone
Sarcopenia index	Thyroid function
Secondhand smoke exposure	Thyroid hormones
Sedentary behavior	Trabecular bone score
Selenium levels	Urinary chromium levels
Self-reported snoring	Urinary incontinence
Seropositivity for toxocariases	Urinary inorganic arsenic
Serum albumin	Urinary stones
Serum estrogen levels	vaginosis
Serum ferritin levels	Visceral adipose tissue
Serum HDL levels	Vitamin D status
Serum iron levels	hepatic steatosis
Serum klotho levels	ischemic heart disease
Serum manganese levels	Myocardial Infarction
Serum methylmalonic acid	diabetic nephropathy
Serum neurofilament light chain	kidney stone
Serum testosterone levels	anxiety
Serum transferrin saturation levels	metabolic disease
Serum uric acid levels	NAFLD
Serum uric acid/serum creatinine ratio	non alcoholic fatty liver disease
Serum vitamin A concentrations	periodontitis
Serum vitamin D concentrations	biological aging
SHBG	hepatic steatosis
Skeletal muscle mass to visceral fat area ratio	fibrosis
Sleep health	circadian syndrome
Smoke exposure	colorectal cancer
Stress?hyperglycemia ratio
sugar
Sulfur amino acid consumption
Systemic immune biomarkers
Systemic immune-inflammation index
systemic immunity-inflammation index
Thyroid hormone levels
Time outdoors
Trichlorophenols
Triglyceride glucose body mass index
Triglyceride glucose index
Triglyceride glucose index combined with systemic inflammation indicators
triglyceride-glucose index
Ultra-processed food
Urinary arsenic
Urinary bisphenol A
Urinary cadmium levels
Urinary caffeine metabolites
Urinary hydration markers
Urinary metabolites of volatile organic compounds
Urinary phthalate metabolites
Usual source of care
Visceral adipose tissue
Visceral adiposity index
Visceral fat metabolic score
vitamin c
vitamin D
Waist circumference
Waist-hip ratio
Walnut consumption
Weight-adjusted-waist index
flame retardant
Volatile organic compound
inflammatory biomarkers
red cell width distribution
phthalate exposure
benzene
life's crucial 9
serum A/G ratio
serum AGR
HDL-C
LDL-C
DASH diet
oral microbiome
Waist-to-weight
polycyclic aromatic hydrocarbons
fiber to carbohydrate ratio
polyfluoroalkyl
METS-IR
anthropometric indices
albumin-bilirubin score
Oxidative balance
serum uric acid
heavy metal exposure
prognostic nutritional index
